# Validation of a blood test for multi-cancer risk stratification in a lung cancer screening cohort

**DOI:** 10.1101/2025.11.20.25340518

**Authors:** Johannes F. Fahrmann, Ehsan Irajizad, Hamid Rudsari, Jody Vykoukal, Iakovos Toumazis, Sara Khorami-Sarvestani, Sara Ansari, Jane Yang, Nicole Kettner, Jennifer B. Dennison, Edwin Ostrin, Samir Hanash

## Abstract

**Purpose:** We report a blinded validation study of a ten-protein marker blood test for assessing risk of developing or harboring nine common cancers in a prospective lung cancer screening cohort.

**Patients and Methods:** The foundation of the multi-cancer risk stratification test (MCaST), test is a 4-marker protein panel consisting of ProSFTPB, CEA, CA125, and CYFRA-21 which has been extensively validated for risk of lung cancer and which has been expanded to include six additional markers to encompass, in addition to lung cancer, prostate, colorectal, breast, ovarian, pancreatic, liver, esophageal, and stomach cancers. Blinded validation samples consisted of 1,235 plasmas collected prior to diagnosis from 171 cancer cases and 526 randomly selected non-case controls. Fixed individualized combination rules as well as cancer-specific risk thresholds predefined based on established clinical guidelines were applied.

**Results:** At the subject level, the MCaST tested positive for imminent risk of lung cancer in 65 of 73 lung cancer cases, including 45 of 51 early-stage cases, with a median time of 12.7 months (interquartile range [IQR]: 1.7 – 27.8 months) between the first positive MCaST and diagnosis of lung cancer. The positive rate of MCaST for other cancers was 88.9% for prostate, 63.6% for invasive breast, 85.7% for CRC, 50% for ovarian, 50% for pancreatic, and 67% for esophagus plus stomach cancers with a median (IQR) time of 20.7 months (10.2 – 42.8 months) from the first positive MCaST to a clinical diagnosis across the cancer types. Overall accuracy for tissue-of-origin (TOO) signal was 94.6%, and as high as 98.1% for lung cancer.

**Conclusion:** MCaST has utility for assessing cancer risk for common and lethal solid cancers in this smoker population.
