## Supplementary material for "Validation of a blood test for multi-cancer risk stratification in a lung cancer screening cohort": Table S3

### Sheet: Sheet4
Table S3. Sample and Subject level information of MCaST positive cases.
								(1- Met or exceed risk threshold; 0- below risk threshold)
Case Number	Cancer Type	Time to Clinical Diagnosis (Days)*	Sex	Smoking Status	Pack Years	Stage at time of Clinical Diagnosis	MCaST Positive (1- Yes; 0- No)	Lung Cancer Risk ≥ 0.168% 1-year	Pancreatic Cancer Risk ≥ 0.168% 1-year	Breast Cancer Risk ≥ 0.333% 1-year	Ovarian Cancer Risk ≥ 0.168% 1-year	Liver Cancer Risk ≥ 0.168% 1-year	Colorectal Cancer Risk ≥ 0.168% 1-year	Upper GI Cancer Risk ≥ 0.168% 1-year	Prostate Cancer Risk ≥ 0.168% 1-year	% 1-year Lung Cancer Risk	% 1-year Pancreatic Cancer Risk	% 1-year Breast Cancer Risk	% 1-year Ovarian Cancer Risk	% 1-year Liver Cancer Risk	% 1-year Colorectal Cancer Risk	% 1-year Upper GI Cancer Risk	% 1-year Prostate Cancer Risk
1	Lymphoma	2268	Female	Former	88	Stage 0	1	0	0	1	0	0	0	0	0	0.0768795	0.0567565	0.549015	0.0157846	0.00552167	0.121184	0.0660653	-
1	Lymphoma	2645	Female	Former	88	Stage 0	1	0	0	1	0	0	0	0	0	0.0642961	0.0453161	0.567323	0.0147189	0.0044033	0.113804	0.0614783	-
2	Neuroendocrine (NET) tumors	720	Male	Former	35	Stage 3	1	1	0	0	0	0	0	0	0	0.18434	0.0196679	-	-	0.000665943	0.127603	0.0470886	0.0225181
3	Lung Cancer	133	Male	Former	48	Stage 1	1	1	0	0	0	0	0	0	0	0.188127	0.0143925	-	-	0.0143766	0.116654	0.0426189	0.0404324
4	Anal Cancer	683	Female	Former	35.3	Stage 2	1	1	0	1	0	0	1	0	0	0.698113	0.0937592	1.69248	0.0872288	0.0014676	0.317752	0.0775752	-
4	Anal Cancer	1054	Female	Former	35.3	Stage 2	1	1	0	1	0	0	1	0	0	0.512023	0.0486299	0.393375	0.117531	0.00193007	0.292658	0.0628808	-
4	Anal Cancer	1453	Female	Former	35.3	Stage 2	1	1	0	1	0	0	1	0	0	0.588809	0.0457806	0.844522	0.0786842	0.00371945	0.322944	0.061679	-
5	Lung Cancer	9	Female	Former	37	Stage 1	1	1	0	1	0	0	1	0	0	0.282925	0.00790087	1.10454	0.0607888	0.00426864	0.225475	0.0351897	-
5	Lung Cancer	379	Female	Former	37	Stage 1	1	1	0	1	0	0	1	0	0	0.3419	0.00790087	1.49855	0.0767914	0.00513588	0.223688	0.0351897	-
5	Lung Cancer	750	Female	Former	37	Stage 1	1	1	0	1	0	0	1	0	0	0.562247	0.00805824	1.06568	0.151496	0.00818512	0.221441	0.0354121	-
5	Lymphoma	1804	Male	Former	33	Stage 3	1	1	0	0	0	0	0	0	0	0.209677	0.000332336	-	-	0.00440974	0.0766634	0.0127851	0.0014157
6	Lung Cancer	1038	Female	Current	48	Stage 1	1	1	0	1	0	0	0	0	0	0.17092	0.00373181	0.772295	0.0703949	0.0281782	0.136673	0.0276925	-
6	Lung Cancer	1408	Female	Current	48	Stage 1	1	1	0	1	0	0	0	0	0	0.243668	0.00479412	0.442619	0.105749	0.0398872	0.147754	0.0299996	-
6	Lung Cancer	1779	Female	Current	48	Stage 1	1	1	0	0	0	0	0	0	0	0.171824	0.00479412	0.254191	0.0926129	0.0428962	0.142903	0.0299996	-
7	Lung Cancer	14	Male	Former	106	Stage 2	1	1	0	0	0	0	1	0	0	0.857536	8.1719e-06	-	-	0.0148169	0.209953	0.00390938	0.0015962
7	Lung Cancer	385	Male	Former	106	Stage 2	1	1	0	0	0	0	1	0	0	0.727814	8.1719e-06	-	-	0.015895	0.213214	0.00390938	0.0261267
8	Lung Cancer	14	Female	Former	85.5	Stage 1	1	1	0	1	0	0	0	0	0	0.270617	8.1719e-06	0.368292	0.0458357	0.00690251	0.164483	0.00390938	-
8	Lung Cancer	386	Female	Former	85.5	Stage 1	1	1	0	1	0	0	0	0	0	0.277103	8.1719e-06	1.20326	0.0302493	0.00391164	0.146853	0.00390938	-
8	Lung Cancer	889	Female	Former	85.5	Stage 1	1	1	0	1	0	0	0	0	0	0.34333	8.1719e-06	0.829991	0.0676704	0.0115845	0.141672	0.00390938	-
9	Lung Cancer	9	Female	Current	118	Stage 1	1	1	0	0	0	0	1	0	0	0.258472	0.0616734	0.271422	0.0106995	0.0114181	0.202842	0.0678439	-
9	Lung Cancer	407	Female	Current	118	Stage 1	1	1	0	1	0	0	1	0	0	0.341593	0.0846161	0.469923	0.0138501	0.0140263	0.223464	0.0750682	-
9	Lung Cancer	799	Female	Current	118	Stage 1	1	1	0	1	0	0	1	0	0	0.295202	0.085299	0.376118	0.0101645	0.0125296	0.215522	0.0752616	-
10	Lymphoma	811	Male	Former	100	Stage 2	1	0	0	0	0	0	1	0	1	0.139359	0.0735193	-	-	0.000431836	0.178	0.0717659	0.207964
10	Lymphoma	1181	Male	Former	100	Stage 2	1	1	0	0	0	0	1	0	0	0.353886	0.0766834	-	-	0.000604407	0.192331	0.0727401	0.0584922
10	Lymphoma	1553	Male	Former	100	Stage 2	1	0	0	0	0	0	1	0	1	0.164784	0.0716601	-	-	0.000612379	0.199463	0.0711802	0.302367
11	Breast Cancer	185	Female	Current	80	Unknown or unstaged	1	1	0	1	0	0	1	0	0	0.326695	0.0434871	1.25235	0.024179	0.0063068	0.199948	0.0606741	-
11	Breast Cancer	589	Female	Current	80	Unknown or unstaged	1	1	0	1	0	0	1	0	0	0.203545	0.038277	0.412889	0.0185024	0.00451129	0.187302	0.0582496	-
11	Breast Cancer	974	Female	Current	80	Unknown or unstaged	1	1	0	0	0	0	1	0	0	0.230284	0.035426	0.299483	0.01796	0.00480055	0.178788	0.0568267	-
12	Ovarian Cancer	312	Female	Current	39	Stage 3	1	1	0	1	1	1	1	0	0	1.85632	0.128231	7.96357	16.6115	9.98926	0.220538	0.0857629	-
12	Ovarian Cancer	697	Female	Current	39	Stage 3	1	1	1	1	1	1	1	0	0	0.487193	0.236742	2.79745	11.2721	1.7027	0.21644	0.104451	-
13	Lung Cancer	888	Male	Current	46	Stage 3	1	1	0	0	0	0	0	0	0	0.278304	0.00490957	-	-	0.00246338	0.140434	0.0302285	0.0213728
13	Lung Cancer	1258	Male	Current	46	Stage 3	1	1	0	0	0	0	0	0	0	0.195107	0.0064316	-	-	0.00228038	0.138249	0.0329516	0.0215951
13	Lung Cancer	1658	Male	Current	46	Stage 3	1	1	0	0	0	0	0	0	0	0.342652	0.0116247	-	-	0.0034526	0.148353	0.0398087	0.0648217
14	Bladder Cancer	-35	Male	Current	46	Stage 0	1	0	0	0	0	0	1	0	0	0.102602	0.123021	-	-	0.00420932	0.202362	0.0846296	0.117496
14	Bladder Cancer	378	Male	Current	46	Stage 0	1	1	0	0	0	0	1	0	0	0.180249	0.022548	-	-	0.000436067	0.256888	0.0491895	0.00417959
14	Bladder Cancer	785	Male	Current	46	Stage 0	1	0	0	0	0	0	1	0	0	0.165712	0.0183185	-	-	0.000474812	0.255058	0.0460317	0.00819288
15	Lung Cancer	1126	Female	Former	79.5	Stage 3	1	0	0	1	0	0	0	0	0	0.0546871	0.0207906	0.363101	0.0512452	0.00890437	0.100702	0.047931	-
16	Melanoma	695	Female	Current	37	Unknown or unstaged	1	1	0	1	0	0	1	0	0	0.502467	0.0014702	0.343137	0.126936	0.0117961	0.192829	0.0205641	-
16	Melanoma	1072	Female	Current	37	Unknown or unstaged	1	1	0	0	0	0	1	0	0	0.828504	0.00132151	0.235538	0.0625061	0.00741871	0.206893	0.0198753	-
16	Melanoma	1485	Female	Current	37	Unknown or unstaged	1	1	0	1	0	0	1	0	0	0.461845	0.00224526	0.751463	0.095972	0.0134325	0.176946	0.0235434	-
17	Gastrointestinal Cancer	229	Male	Current	40	Stage 2	1	1	1	0	0	0	1	1	0	0.576756	9.95449	-	-	0.0156768	0.218496	0.45038	0.0068522
17	Gastrointestinal Cancer	600	Male	Current	40	Stage 2	1	1	1	0	0	0	1	0	0	1.06419	0.798684	-	-	0.0121399	0.237494	0.155366	0.0116845
18	Lung Cancer	14	Female	Current	90	Stage 1	1	1	0	0	0	0	0	0	0	0.357034	0.0319593	0.229245	0.0143687	0.00628685	0.163089	0.0549874	-
19	Lung Cancer	797	Female	Current	40	Stage 2	1	1	0	1	0	0	1	0	0	0.213258	8.1719e-06	0.390009	0.028962	0.0260332	0.224136	0.00390938	-
19	Lung Cancer	1580	Female	Current	40	Stage 2	1	1	0	1	0	0	1	0	0	0.183714	8.1719e-06	0.353111	0.0255324	0.0311251	0.232521	0.00390938	-
20	Lymphoma	1505	Male	Former	61	Stage 4	1	1	0	0	0	0	0	0	0	0.277379	0.00445797	-	-	0.00205274	0.140745	0.029311	0.0439455
20	Lymphoma	1877	Male	Former	61	Stage 4	1	1	0	0	0	0	0	0	0	0.617056	0.00526625	-	-	0.00301386	0.161122	0.0309133	0.0388604
20	Lymphoma	2626	Male	Former	61	Stage 4	1	1	0	0	0	0	1	0	0	0.707387	0.00413691	-	-	0.00426302	0.187555	0.0286194	0.0685629
21	Lung Cancer	26	Male	Current	63	Stage 1	1	1	0	0	0	0	1	0	0	0.327051	0.0866749	-	-	0.0120656	0.216669	0.0756481	0.0324654
21	Lung Cancer	391	Male	Current	63	Stage 1	1	1	0	0	0	0	1	0	0	0.348306	0.12388	-	-	0.0136022	0.257294	0.0848187	0.0231791
21	Lung Cancer	761	Male	Current	63	Stage 1	1	1	0	0	0	0	1	0	0	0.432585	0.105035	-	-	0.0104777	0.262125	0.0804491	0.0260843
22	Lung Cancer	324	Female	Current	38	Stage 4	1	1	0	1	0	0	1	0	0	0.249391	0.0541333	0.909038	0.0163519	0.00413626	0.243238	0.0650733	-
22	Lung Cancer	694	Female	Current	38	Stage 4	1	1	0	1	0	0	1	0	0	0.262952	0.04394	0.449277	0.0210836	0.00570059	0.232521	0.0608753	-
23	Prostate Cancer	-64	Male	Current	40	Stage 2	1	1	0	0	0	0	0	0	1	0.543545	0.00216055	-	-	0.00630317	0.136673	0.0232558	0.246014
23	Prostate Cancer	307	Male	Current	40	Stage 2	1	1	0	0	0	0	0	0	1	0.542618	0.00213969	-	-	0.00659827	0.151909	0.0231839	2.11618
23	Prostate Cancer	677	Male	Current	40	Stage 2	1	1	0	0	0	0	0	0	1	0.525388	0.00168206	-	-	0.00985664	0.149247	0.0214681	0.613838
24	Bladder Cancer	692	Female	Current	78	Stage 0	1	1	0	0	0	0	1	0	0	0.408347	0.0014375	0.156694	0.0950842	0.0279886	0.224806	0.0204169	-
24	Bladder Cancer	1064	Female	Current	78	Stage 0	1	1	0	0	0	0	1	0	0	0.223322	0.000798859	0.0556823	0.00741853	0.00400195	0.22324	0.016922	-
24	Bladder Cancer	1484	Female	Current	78	Stage 0	1	1	0	0	0	0	1	0	0	0.267002	0.000966299	0.0720045	0.006083	0.00433219	0.210188	0.0179831	-
25	Leukemia	812	Female	Current	31	Unknown or unstaged	1	1	0	1	0	0	0	0	0	0.178575	0.000684339	0.552811	0.0584888	0.0120204	0.0979389	0.0161055	-
25	Leukemia	1198	Female	Current	31	Unknown or unstaged	1	1	0	1	0	0	0	0	0	0.304406	0.000278803	0.333701	0.0361903	0.00765889	0.121184	0.012087	-
25	Leukemia	1568	Female	Current	31	Unknown or unstaged	1	1	0	0	0	0	0	0	0	0.211965	0.000321585	0.113606	0.0546706	0.00975043	0.122555	0.0126514	-
26	Prostate Cancer	977	Male	Current	48	Stage 1	1	0	0	0	0	0	0	0	1	0.127506	0.0430371	-	-	0.00321114	0.153374	0.0604728	0.440449
26	Prostate Cancer	1355	Male	Current	48	Stage 1	1	0	0	0	0	0	0	0	1	0.0969521	0.0378614	-	-	0.00187545	0.160274	0.0580467	0.415713
26	Prostate Cancer	1720	Male	Current	48	Stage 1	1	1	0	0	0	0	1	0	1	0.183737	0.0698302	-	-	0.00177732	0.217584	0.0705936	0.372547
27	Neuroendocrine (NET) tumors	529	Male	Former	46	Stage 1	1	0	0	0	0	0	1	0	0	0.104066	0.010469	-	-	0.0118337	0.184751	0.0384995	0.0050423
27	Neuroendocrine (NET) tumors	921	Male	Former	46	Stage 1	1	0	0	0	0	0	1	0	0	0.158766	0.0108459	-	-	0.00844626	0.191582	0.0389368	0.0149974
27	Neuroendocrine (NET) tumors	1292	Male	Former	46	Stage 1	1	1	0	0	0	0	1	0	0	0.237983	0.00956288	-	-	0.00973677	0.195551	0.0374022	0.00703593
28	Lung Cancer	526	Male	Current	45	Stage 1	1	1	0	0	0	0	0	0	0	0.505527	0.0130694	-	-	0.00469105	0.11806	0.0413262	0.000411073
29	Lung Cancer	25	Male	Current	59	Stage 4	1	1	0	0	0	0	0	0	0	0.206113	0.00162305	-	-	0.0162378	0.092245	0.0212245	0.00221448
30	Bladder Cancer	1705	Male	Former	50	Stage 0	1	0	0	0	0	0	1	0	0	0.109255	0.0417045	-	-	0.0116403	0.181657	0.059868	0.00129693
30	Bladder Cancer	2104	Male	Former	50	Stage 0	1	0	0	0	0	0	1	0	0	0.0816727	0.0175373	-	-	0.00891069	0.174557	0.0453955	0.0027426
30	Bladder Cancer	2475	Male	Former	50	Stage 0	1	0	0	0	0	0	1	0	0	0.140759	0.0342458	-	-	0.00882041	0.191332	0.0562148	0.0025429
31	Prostate Cancer	398	Male	Current	39	Stage 2	1	0	0	0	0	0	0	0	1	0.0248122	0.000970529	-	-	0.00167618	0.122213	0.0180082	0.327602
31	Prostate Cancer	804	Male	Current	39	Stage 2	1	0	0	0	0	0	0	0	1	0.0332474	0.002231	-	-	0.00154466	0.134765	0.0234955	0.416471
32	Lymphoma	29	Female	Current	44	Stage 4	1	1	0	1	0	0	1	0	0	0.428543	0.00303229	0.772668	0.0624194	0.00805677	0.183981	0.0259157	-
33	Kidney Cancer	226	Male	Current	30	Stage 1	1	1	0	0	0	0	1	0	0	0.842719	0.0116247	-	-	0.00466444	0.294685	0.0398087	0.00794578
34	Neuroendocrine (NET) tumors	18	Male	Current	50	Stage 4	1	1	0	0	0	0	1	0	0	0.823348	0.00253475	-	-	0.0363733	0.235125	0.0244735	0.0109129
34	Neuroendocrine (NET) tumors	383	Male	Current	50	Stage 4	1	1	0	0	0	0	1	0	0	1.03252	0.00629491	-	-	0.0244892	0.264914	0.0327262	0.00684637
35	Lung Cancer	21	Female	Current	82	Stage 3	1	1	0	1	0	0	1	0	0	0.809433	0.0068527	0.385858	0.0568469	0.0111318	0.229237	0.0336258	-
36	Prostate Cancer	1308	Male	Former	61.5	Stage 2	1	1	0	0	0	0	0	0	1	0.27675	0.0491152	-	-	0.0316024	0.141364	0.0630807	0.513934
36	Prostate Cancer	1679	Male	Former	61.5	Stage 2	1	1	0	0	0	0	0	0	1	0.185499	0.0510862	-	-	0.0353304	0.122555	0.0638791	0.238625
36	Prostate Cancer	8839	Male	Former	61.5	Stage 2	1	1	0	0	0	0	0	0	1	0.27798	0.04394	-	-	0.025307	0.123236	0.0608753	0.624432
37	Lung Cancer	140	Male	Current	96	Stage 1	1	1	1	0	0	0	1	1	0	0.992557	1.06948	-	-	0.0420975	0.406413	0.171353	0.00210778
37	Lung Cancer	652	Male	Current	96	Stage 1	1	1	1	0	0	0	1	0	0	0.71134	0.251042	-	-	0.0686482	0.367211	0.106446	0.0101255
38	Lung Cancer	54	Male	Current	100	Stage 1	1	1	0	0	0	0	1	0	0	0.382933	0.0304891	-	-	0.0301114	0.226142	0.0541663	0.0110595
39	Kidney Cancer	42	Male	Current	63	Stage 2	1	1	0	0	0	0	1	0	0	0.233132	0.00260468	-	-	0.00531006	0.166972	0.0246872	0.127847
40	Prostate Cancer	678	Male	Current	55	Unknown or unstaged	1	1	0	0	0	0	1	0	1	0.550794	0.0110374	-	-	0.00545326	0.172683	0.0391551	0.592041
40	Prostate Cancer	1070	Male	Current	55	Unknown or unstaged	1	1	0	0	0	0	1	0	1	0.662509	0.00887435	-	-	0.00490072	0.173219	0.0365202	0.176836
40	Prostate Cancer	1491	Male	Current	55	Unknown or unstaged	1	1	0	0	0	0	1	0	1	1.06055	0.0222489	-	-	0.00683623	0.193822	0.0489802	0.503959
41	Lung Cancer	29	Male	Current	40	Stage 3	1	1	0	0	0	0	0	0	0	0.230838	0.0011635	-	-	0.00108036	0.11841	0.0190827	0.0174139
42	Lung Cancer	40	Male	Current	24	Stage 2	1	1	1	0	0	0	0	0	1	0.24366	0.757726	-	-	0.00452843	0.151026	0.152671	0.251766
43	Leukemia	557	Male	Current	66	Stage 2	1	1	0	0	0	0	0	0	0	0.393711	0.00124094	-	-	0.00770029	0.140745	0.0194797	0.0226532
44	Breast Cancer	184	Female	Current	24.5	Stage 0	1	1	0	0	0	0	0	0	0	0.303498	0.00172416	0.192369	0.063003	0.0150565	0.154249	0.0216383	-
45	Breast Cancer	137	Female	Current	64.5	Stage 1	1	1	0	1	0	0	0	0	0	0.250988	0.0247115	0.588779	0.0730963	0.0177579	0.141364	0.0506503	-
45	Breast Cancer	656	Female	Current	64.5	Stage 1	1	1	0	0	0	0	0	0	0	0.231977	0.0243949	0.231071	0.0703186	0.0190849	0.151026	0.0504421	-
46	Lung Cancer	1093	Female	Current	48	Stage 3	1	1	0	1	0	0	1	0	0	0.993624	0.0130694	0.37804	0.0222727	0.00874488	0.269647	0.0413262	-
47	Pancreatic Cancer	295	Male	Former	64.5	Stage 4	1	1	0	0	0	0	1	0	0	0.213946	0.0130694	-	-	0.00190587	0.234476	0.0413262	0.00147776
47	Pancreatic Cancer	785	Male	Former	64.5	Stage 4	1	1	0	0	0	0	1	0	0	0.221571	0.00479412	-	-	0.00181017	0.226142	0.0299996	0.00161883
48	Bladder Cancer	692	Male	Current	57	Stage 0	1	1	0	0	0	0	0	0	0	0.219524	0.0029894	-	-	0.0177141	0.0880252	0.0257981	0.0155818
48	Bladder Cancer	1155	Male	Current	57	Stage 0	1	1	0	0	0	0	0	0	0	0.185159	0.00245088	-	-	0.0087702	0.0858625	0.0242118	0.0100371
49	Bladder Cancer	8	Male	Current	52	Stage 2	1	0	0	0	0	0	1	0	0	0.104596	0.00363457	-	-	0.000831502	0.181138	0.02746	0.000719361
49	Bladder Cancer	388	Male	Current	52	Stage 2	1	0	0	0	0	0	1	0	0	0.0644786	0.00273195	-	-	0.000720361	0.17721	0.0250664	0.0137812
50	Lung Cancer	168	Male	Former	50	Stage 3	1	1	0	0	0	0	0	0	0	0.187332	0.00198391	-	-	0.000434655	0.109434	0.0226306	0.00235291
51	Prostate Cancer	30	Male	Former	72	Unknown or unstaged	1	0	0	0	0	0	0	0	1	0.116641	8.1719e-06	-	-	0.00301952	0.0905733	0.00390938	3.61255
52	Prostate Cancer	607	Male	Former	49	Stage 2	1	0	0	0	0	0	1	0	1	0.0412878	8.1719e-06	-	-	0.000120571	0.195797	0.00390938	7.60412
52	Prostate Cancer	971	Male	Former	49	Stage 2	1	0	0	0	0	0	1	0	1	0.0821119	8.1719e-06	-	-	0.000125925	0.245131	0.00390938	5.10191
52	Prostate Cancer	1335	Male	Former	49	Stage 2	1	0	0	0	0	0	1	0	1	0.0541875	8.1719e-06	-	-	0.000168697	0.199463	0.00390938	3.07684
53	Lung Cancer	183	Male	Current	45	Stage 3	1	0	0	0	0	0	1	0	0	0.132291	0.0087072	-	-	0.00460306	0.168344	0.0362991	0.00137859
54	Colon and Rectal Cancer	1178	Male	Current	26.6	Unknown or unstaged	1	1	0	0	0	0	0	0	1	0.208102	0.00502673	-	-	0.00729619	0.162528	0.030457	0.95038
54	Colon and Rectal Cancer	1545	Male	Current	26.6	Unknown or unstaged	1	1	0	0	0	0	0	0	1	0.223314	0.00502673	-	-	0.0118134	0.159991	0.030457	1.41885
54	Colon and Rectal Cancer	1894	Male	Current	26.6	Unknown or unstaged	1	1	0	0	0	0	1	0	1	0.321004	0.00514562	-	-	0.00822258	0.196288	0.0306853	1.53708
55	Lung Cancer	462	Female	Current	34.5	Stage 1	1	0	0	1	0	0	0	0	0	0.0838284	0.0266649	0.412094	0.00190763	0.00112546	0.137935	0.0518962	-
56	Vagina	237	Female	Current	38	Unknown or unstaged	1	1	0	0	0	0	0	0	0	0.380634	0.0205063	0.27969	0.103089	0.00202799	0.115591	0.0477207	-
56	Vagina	608	Female	Current	38	Unknown or unstaged	1	1	0	1	0	0	0	0	0	0.43746	0.0188511	0.412474	0.101104	0.00212766	0.119456	0.046455	-
56	Vagina	1017	Female	Current	38	Unknown or unstaged	1	1	0	0	1	0	0	0	0	0.643566	0.0216582	0.202321	0.168187	0.00278884	0.114878	0.048561	-
57	Lung Cancer	901	Female	Current	39.8	Unknown or unstaged	1	1	0	1	0	0	1	0	0	1.20137	8.1719e-06	1.15896	0.0583313	0.0316888	0.303956	0.00390938	-
57	Lung Cancer	1268	Female	Current	39.8	Unknown or unstaged	1	1	0	1	0	0	1	0	0	1.30062	8.1719e-06	5.34553	0.0528016	0.0315835	0.281797	0.00390938	-
57	Lung Cancer	1638	Female	Current	39.8	Unknown or unstaged	1	1	0	1	0	0	1	0	0	0.777525	8.1719e-06	2.15495	0.0307878	0.0232456	0.254854	0.00390938	-
58	Lung Cancer	23	Female	Current	51	Stage 1	1	1	0	1	0	0	0	0	0	0.210483	0.102717	0.587583	0.097648	0.0114012	0.166422	0.0798758	-
59	Lymphoma	209	Male	Current	43.8	Stage 1	1	0	0	0	0	0	0	0	1	0.0826061	0.0128565	-	-	0.00387793	0.102257	0.0411101	0.749655
60	Lung Cancer	28	Male	Former	150	Stage 1	1	1	0	0	0	0	0	0	0	0.414745	0.00821755	-	-	0.0230713	0.164761	0.0356342	0.000292525
61	Other	93	Male	Current	45	Stage 1	1	1	0	0	0	0	1	0	0	0.751749	0.00129093	-	-	0.00276886	0.226586	0.0197271	0.00105905
62	Thyroid Cancer	30	Male	Current	26.4	Stage 0	1	0	0	0	0	0	1	0	0	0.0222862	0.000495662	-	-	0.00170767	0.166972	0.0145278	0.00329934
62	Thyroid Cancer	770	Male	Current	26.4	Stage 0	1	0	0	0	0	0	1	0	0	0.0321121	0.000439269	-	-	0.00156327	0.193326	0.0139776	0.00350676
63	Lung Cancer	20	Female	Current	38	Stage 3	1	1	0	1	0	0	1	0	0	0.724704	0.00468038	1.40046	0.0223366	0.0039188	0.170794	0.0297703	-
63	Lung Cancer	398	Female	Current	38	Stage 3	1	1	0	0	0	0	1	0	0	0.470266	0.00629491	0.103136	0.00482366	0.00153494	0.178263	0.0327262	-
64	Endocrine Cancer	84	Female	Current	40	Stage 1	1	1	0	1	0	0	1	0	0	0.300304	0.00027686	0.339664	0.0161831	0.00979801	0.222342	0.01206	-
65	Lung Cancer	36	Male	Current	45.9	Stage 4	1	1	0	0	0	0	0	0	0	0.608693	0.00616005	-	-	0.00190587	0.14895	0.0325006	0.000609898
65	Lung Cancer	391	Male	Current	45.9	Stage 4	1	1	0	0	0	0	0	0	0	0.465761	0.00424227	-	-	0.00126236	0.130566	0.0288502	0.00073029
66	Lung Cancer	11	Female	Current	33	Stage 4	1	1	1	1	1	1	1	0	0	4.8482	0.426337	15.3141	4.18336	0.208437	1.47549	0.126381	-
66	Lung Cancer	373	Female	Current	33	Stage 4	1	1	0	1	0	0	1	0	0	0.699961	0.155309	0.817558	0.0666249	0.0125026	0.455143	0.0912017	-
66	Gastrointestinal Cancer	224	Male	Former	32	Unknown or unstaged	1	1	0	0	0	0	0	0	0	0.201497	0.00616005	-	-	0.0163514	0.10031	0.0325006	0.00042217
67	Lung Cancer	618	Male	Current	59	Stage 1	1	1	0	0	0	0	0	0	0	0.274092	0.00273195	-	-	0.054944	0.114521	0.0250664	0.00014436
68	Colon and Rectal Cancer	27	Male	Current	35	Stage 4	1	1	0	0	0	0	1	0	0	1.31329	8.1719e-06	-	-	0.00578052	0.555217	0.00390938	0.00146081
69	Lung Cancer	320	Male	Former	53	Stage 1	1	1	0	0	0	0	1	0	0	0.441263	8.1719e-06	-	-	0.0132389	0.227251	0.00390938	0.0475194
70	Prostate Cancer	90	Male	Current	50	Stage 2	1	1	0	0	0	0	0	0	0	0.233388	0.00278066	-	-	0.0147245	0.142596	0.0252083	0.0701738
70	Prostate Cancer	455	Male	Current	50	Stage 2	1	1	0	0	0	0	0	0	0	0.320017	0.00195757	-	-	0.0204196	0.14625	0.0225342	0.0713481
72	Lymphoma	72	Male	Current	41	Unknown or unstaged	1	1	0	0	0	0	0	0	0	0.356695	0.0611146	-	-	0.00588724	0.162809	0.0676467	0.0033611
72	Lymphoma	437	Male	Current	41	Unknown or unstaged	1	1	0	0	0	0	1	0	0	0.272062	0.0966894	-	-	0.005129	0.169708	0.0783435	0.00267823
72	Lymphoma	823	Male	Current	41	Unknown or unstaged	1	1	0	0	0	0	1	0	0	0.495125	0.129112	-	-	0.00414115	0.185263	0.0859515	0.0027761
73	Lung Cancer	47	Male	Former	31	Stage 1	1	0	0	0	0	0	0	0	1	0.105565	0.00101347	-	-	0.0102289	0.0858625	0.0182591	13.2707
74	Prostate Cancer	98	Male	Former	38	Stage 1	1	0	0	0	0	0	0	0	1	0.0767822	0.0915979	-	-	0.00169309	0.13762	0.076998	11.4353
74	Prostate Cancer	462	Male	Former	38	Stage 1	1	1	0	0	0	0	0	0	0	0.184971	0.0177954	-	-	0.00167002	0.10532	0.0456077	0.137401
75	Lung Cancer	28	Female	Current	45	Stage 1	1	1	0	0	0	0	0	0	0	0.283914	0.00358655	0.080391	0.00510396	0.00260811	0.152203	0.0273435	-
76	Prostate Cancer	188	Male	Current	47	Stage 2	1	0	0	0	0	0	0	0	1	0.0806703	0.00088409	-	-	0.000486521	0.0841049	0.0174793	0.891298
76	Prostate Cancer	561	Male	Current	47	Stage 2	1	0	0	0	0	0	0	0	1	0.0925051	0.00275624	-	-	0.00251495	0.0934851	0.0251374	0.264003
77	Lung Cancer	49	Male	Current	70.5	Stage 1	1	1	0	0	0	0	1	0	0	1.00821	0.0135016	-	-	0.030451	0.269843	0.0417579	0.0329356
77	Lung Cancer	665	Male	Current	70.5	Stage 1	1	1	0	0	0	0	1	0	0	0.8471	0.0106564	-	-	0.00555513	0.257699	0.0387182	0.0126971
77	Lung Cancer	1029	Male	Current	70.5	Stage 1	1	1	0	0	0	0	1	0	0	1.07627	0.0102837	-	-	0.00836731	0.264517	0.0382805	0.0311835
78	Prostate Cancer	114	Male	Current	37.5	Unknown or unstaged	1	0	0	0	0	0	0	0	1	0.143311	0.00108915	-	-	0.00132153	0.1163	0.0186842	0.725041
79	Lymphoma	417	Male	Current	213.5	Stage 2	1	1	0	0	0	0	0	0	0	0.236092	0.108176	-	-	0.00126236	0.133161	0.0812121	0.00546596
79	Lymphoma	782	Male	Current	213.5	Stage 2	1	1	0	0	0	0	0	0	0	0.276892	0.106599	-	-	0.00111395	0.135085	0.0808308	0.00780471
79	Lymphoma	1231	Male	Current	213.5	Stage 2	1	1	0	0	0	0	0	0	0	0.217993	0.141841	-	-	0.0012437	0.144127	0.088584	0.0597426
80	Lung Cancer	80	Male	Current	53	Stage 1	1	1	0	0	0	0	0	0	0	0.176891	0.00589575	-	-	0.00703677	0.103029	0.0320486	0.000919724
80	Lung Cancer	400	Male	Current	53	Stage 1	1	1	0	0	0	0	0	0	0	0.188293	0.00403319	-	-	0.00701335	0.104941	0.0283882	0.00131423
81	Prostate Cancer	776	Male	Current	64.5	Stage 3	1	1	0	0	0	0	0	0	0	0.261893	0.00526625	-	-	0.0144978	0.128596	0.0309133	0.0752394
81	Prostate Cancer	1111	Male	Current	64.5	Stage 3	1	1	0	0	0	0	0	0	1	0.303082	0.00887435	-	-	0.0175806	0.146853	0.0365202	0.179715
81	Prostate Cancer	1516	Male	Current	64.5	Stage 3	1	1	0	0	0	0	0	0	1	0.243348	0.00347292	-	-	0.0123958	0.125936	0.0270637	0.180382
82	Lung Cancer	18	Male	Current	112	Stage 1	1	1	1	0	0	0	1	0	0	0.443681	0.185617	-	-	0.0074408	0.30896	0.0965795	0.10217
83	Lung Cancer	280	Male	Current	42.8	Stage 3	1	0	0	0	0	0	1	0	0	0.0620957	0.050589	-	-	0.00248361	0.168071	0.0636797	0.0119018
84	Prostate Cancer	141	Male	Current	39.8	Unknown or unstaged	1	1	0	0	0	0	1	0	1	0.365403	8.1719e-06	-	-	0.0106725	0.190832	0.00390938	9.80803
85	Lung Cancer	7	Male	Former	72	Stage 4	1	1	1	0	0	1	1	1	0	6.81784	1.42787	-	-	0.610184	1.33724	0.18915	0.115767
85	Lung Cancer	371	Male	Former	72	Stage 4	1	1	1	0	0	0	0	0	0	0.230887	0.209645	-	-	0.0297775	0.155119	0.100438	0.116393
86	Lung Cancer	16	Female	Former	20	Stage 2	1	1	0	1	0	0	1	0	0	0.52692	0.0014321	0.644373	0.0284056	0.00551887	0.291363	0.0203923	-
86	Colon and Rectal Cancer	304	Male	Current	32.3	Stage 2	1	1	0	0	0	0	0	0	0	0.194294	0.00149779	-	-	0.0290336	0.107578	0.0206867	4.60437e-05
87	Bladder Cancer	331	Female	Former	50	Stage 0	1	1	0	1	1	1	0	0	0	0.587739	0.0668451	3.21789	6.92644	0.649235	0.154249	0.0696139	-
87	Bladder Cancer	695	Female	Former	50	Stage 0	1	1	0	1	1	0	0	0	0	0.34484	0.00729056	0.467832	0.356242	0.0500035	0.158284	0.0342977	-
88	Lung Cancer	211	Male	Former	66	Stage 1	1	1	0	0	0	0	1	0	0	2.49279	8.1719e-06	-	-	0.0561128	0.286515	0.00390938	0.00520729
88	Lung Cancer	549	Male	Former	66	Stage 1	1	1	0	0	0	0	1	0	0	1.06798	8.1719e-06	-	-	0.0357796	0.257091	0.00390938	0.0213213
89	Lung Cancer	1525	Female	Current	89.3	Stage 1	1	0	0	1	0	0	1	0	0	0.149627	0.00759189	0.420977	0.0140878	0.0087326	0.17509	0.0347442	-
90	Lung Cancer	14	Male	Current	73.5	Stage 1	1	1	0	0	0	0	0	0	0	0.201533	0.00166422	-	-	0.00661545	0.152497	0.021395	0.0194021
91	Lung Cancer	73	Male	Current	65	Stage 2	1	1	0	0	0	0	1	0	0	0.646033	0.00445797	-	-	0.00748335	0.269255	0.029311	0.0754581
92	Breast Cancer	528	Female	Current	60	Unknown or unstaged	1	1	0	1	0	0	1	0	0	0.399745	8.1719e-06	1.43378	0.13766	0.0112202	0.241546	0.00390938	-
93	Lung Cancer	36	Female	Former	37	Stage 2	1	1	0	1	0	0	1	0	0	1.00508	0.00821755	5.50048	0.105289	0.0104695	1.44467	0.0356342	-
94	Endocrine Cancer	524	Female	Current	28.6	Stage 4	1	1	0	1	0	0	1	0	0	0.385031	0.00538862	1.21509	0.0101587	0.0025948	0.328075	0.0311409	-
95	Lung Cancer	900	Female	Current	50	Stage 1	1	1	1	1	1	0	1	0	0	0.22413	0.201438	3.2449	1.0836	0.0937748	0.20831	0.0991553	-
96	Lung Cancer	154	Male	Current	50	Stage 1	1	1	0	0	0	0	0	0	0	0.211729	0.00854202	-	-	0.0116521	0.158854	0.0360777	0.0317603
97	Lung Cancer	42	Male	Current	68.8	Stage 3	1	1	0	0	0	1	1	0	1	2.79734	0.00254246	-	-	0.189282	0.267288	0.0244973	15.1356
98	Lung Cancer	1132	Male	Current	100	Stage 4	1	1	0	0	0	0	1	0	0	0.171224	0.0108459	-	-	0.00463048	0.172683	0.0389368	0.00107803
99	Breast Cancer	1002	Female	Current	39	Stage 2	1	1	1	1	0	0	1	0	0	0.500376	0.190057	1.10004	0.0361851	0.00538055	0.224806	0.0973168	-
99	Breast Cancer	1402	Female	Current	39	Stage 2	1	1	1	1	0	0	1	0	0	0.762005	0.16953	1.554	0.0429892	0.00555617	0.234259	0.0938052	-
99	Breast Cancer	1770	Female	Current	39	Stage 2	1	1	0	0	0	0	1	0	0	0.636096	0.141841	0.216062	0.0350107	0.00497275	0.205708	0.088584	-
100	Colon and Rectal Cancer	312	Male	Current	127.5	Stage 4	1	1	1	0	0	0	1	1	1	0.385621	2.51568	-	-	0.0229179	0.193822	0.231562	1.08747
101	Lung Cancer	1054	Female	Current	41	Stage 1	1	1	0	1	0	0	0	0	0	0.525681	0.00226675	1.27639	0.0336621	0.005448	0.147754	0.0236151	-
101	Lung Cancer	1420	Female	Current	41	Stage 1	1	1	0	1	0	0	0	0	0	0.512371	0.00237615	0.969799	0.0308163	0.00327447	0.158569	0.0239735	-
102	Lung Cancer	176	Male	Former	40	Stage 1	1	0	1	0	0	0	0	0	0	0.0764751	0.286871	-	-	0.0254145	0.0884534	0.111134	0.0037328
103	Lung Cancer	91	Male	Current	75	Stage 3	1	0	0	0	0	0	1	0	0	0.117536	0.00318095	-	-	0.00543828	0.182175	0.026315	0.000750658
104	Lung Cancer	52	Female	Current	114	Stage 1	1	1	0	0	0	0	1	0	0	0.179075	0.0996752	0.212697	0.0166727	0.00709885	0.186793	0.0791104	-
104	Lung Cancer	568	Female	Current	114	Stage 1	1	0	0	0	0	0	1	0	0	0.129618	0.0839366	0.19863	0.0117921	0.0086457	0.174823	0.0748747	-
105	Lung Cancer	228	Female	Current	36	Stage 1	1	0	0	1	0	0	0	0	0	0.0586527	0.0202244	0.365665	0.0647045	0.0291016	0.102257	0.0475102	-
106	Prostate Cancer	-11	Male	Former	30.8	Stage 2	1	1	0	0	0	0	0	0	1	0.170879	0.0622353	-	-	0.00207761	0.121528	0.068041	10.4658
106	Prostate Cancer	372	Male	Former	30.8	Stage 2	1	0	0	0	0	0	0	0	1	0.114048	0.0605589	-	-	0.00238432	0.130239	0.0674494	6.43193
107	Lung Cancer	202	Male	Current	56	Stage 1	1	1	0	0	0	0	0	0	0	0.276114	0.0106564	-	-	0.0105688	0.157712	0.0387182	0.00270134
107	Lung Cancer	566	Male	Current	56	Stage 1	1	1	0	0	0	0	0	0	0	0.299769	0.010469	-	-	0.00845057	0.157425	0.0384995	0.00125822
108	Head and Neck Cancer	441	Male	Current	28.5	Stage 3	1	1	0	0	0	0	1	0	0	0.576966	0.122165	-	-	0.00687917	0.190832	0.0844404	0.000579606
109	Lung Cancer	462	Male	Current	63	Stage 1	1	1	0	0	0	0	0	0	0	0.426535	8.1719e-06	-	-	0.113942	0.157998	0.00390938	0.000126706
109	Lung Cancer	1591	Male	Current	63	Stage 1	1	1	0	0	0	0	1	0	0	0.326504	8.1719e-06	-	-	0.0336908	0.191832	0.00390938	0.000487536
109	Lung Cancer	2073	Male	Current	63	Stage 1	1	1	0	0	0	0	1	0	0	0.396807	8.1719e-06	-	-	0.0348849	0.181657	0.00390938	0.000429505
110	Anal Cancer	163	Female	Current	65	Stage 4	1	0	0	1	0	0	0	0	0	0.0420963	8.1719e-06	0.679958	0.0366476	0.0115871	0.0909932	0.00390938	-
111	Lung Cancer	58	Male	Current	134	Stage 1	1	1	1	0	0	0	0	1	0	0.526759	1.49207	-	-	0.0630572	0.141981	0.192056	0.00957194
112	Lung Cancer	575	Male	Former	46	Stage 4	1	1	0	0	0	0	1	0	0	0.550379	0.0247115	-	-	0.00341384	0.224583	0.0506503	0.00370955
112	Lung Cancer	967	Male	Former	46	Stage 4	1	1	0	0	0	0	0	0	0	0.313127	0.0124373	-	-	0.00404812	0.162248	0.0406771	0.00271498
112	Lung Cancer	1388	Male	Former	46	Stage 4	1	1	0	0	0	0	1	0	0	0.598133	0.0185836	-	-	0.000995183	0.199948	0.0462435	0.0134847
113	Colon and Rectal Cancer	-78	Male	Current	110	Stage 2	1	0	0	0	0	0	1	0	1	0.0802472	6.69552e-05	-	-	0.00341161	0.187048	0.0076602	0.491827
113	Colon and Rectal Cancer	317	Male	Current	110	Stage 2	1	0	0	0	0	0	1	0	1	0.166135	8.1719e-06	-	-	0.00631442	0.189828	0.00390938	0.653489
114	Bladder Cancer	1091	Female	Current	27.75	Stage 0	1	1	1	1	0	0	1	1	0	0.249981	1.23384	0.687601	0.0471002	0.00193007	0.178526	0.179888	-
114	Bladder Cancer	1455	Female	Current	27.75	Stage 0	1	1	0	1	0	0	1	0	0	0.271392	0.149446	0.340484	0.0365026	0.00431284	0.186029	0.0900816	-
114	Bladder Cancer	1874	Female	Current	27.75	Stage 0	1	1	0	0	0	0	0	0	0	0.19809	0.0846161	0.295281	0.0296736	0.00130419	0.145343	0.0750682	-
115	Head and Neck Cancer	1079	Male	Current	36	Stage 1	1	1	0	0	0	0	1	0	0	0.175891	8.1719e-06	-	-	0.00278123	0.173219	0.00390938	0.0016001
115	Head and Neck Cancer	1464	Male	Current	36	Stage 1	1	0	0	0	0	0	1	0	0	0.152168	8.1719e-06	-	-	0.0025067	0.173488	0.00390938	0.00142631
115	Head and Neck Cancer	1844	Male	Current	36	Stage 1	1	1	0	0	0	0	1	0	0	0.481665	8.1719e-06	-	-	0.0100906	0.235341	0.00390938	0.000778031
116	Lymphoma	161	Female	Current	29.25	Stage 1	1	1	0	0	0	0	1	0	0	0.273947	0.0219524	0.122036	0.0105268	0.00287362	0.266103	0.0487707	-
117	Prostate Cancer	557	Male	Current	25	Stage 3	1	1	1	0	0	0	0	0	1	0.439965	0.461612	-	-	0.0122698	0.154539	0.1297	0.440323
117	Prostate Cancer	1292	Male	Current	25	Stage 3	1	1	0	0	0	0	0	0	0	0.446952	0.000810166	-	-	0.00771498	0.136039	0.0169982	0.00398058
118	Bone Cancer	521	Male	Former	36.75	Stage 3	1	0	0	0	0	0	0	0	1	0.102227	0.0057663	-	-	0.00415131	0.156275	0.0318221	0.312812
118	Bone Cancer	1360	Male	Former	36.75	Stage 3	1	0	0	0	0	0	1	0	0	0.159478	0.00413691	-	-	0.00280535	0.219632	0.0286194	0.0111079
119	Lung Cancer	91	Female	Current	43	Stage 1	1	1	0	1	1	0	1	0	0	0.493097	0.0122309	4.23032	0.381877	0.00723966	0.240271	0.0404603	-
119	Lung Cancer	527	Female	Current	43	Stage 1	1	1	0	0	0	0	1	0	0	0.517192	0.016282	0.269392	0.13287	0.0034526	0.267879	0.0443313	-
120	Lung Cancer	48	Male	Current	40	Stage 2	1	1	0	0	0	0	0	0	0	0.198173	0.000137319	-	-	0.0130755	0.151321	0.00963797	0.000226698
121	Kidney Cancer	46	Female	Current	30	Stage 1	1	0	0	0	0	0	1	0	0	0.144351	0.000128726	0.329978	0.0258558	0.00134438	0.169708	0.00944088	-
122	Malignant mesothelioma	108	Male	Current	63	Stage 1	1	1	0	0	0	0	1	0	0	0.377864	0.00296386	-	-	0.0503317	0.210889	0.0257274	0.00422441
122	Malignant mesothelioma	542	Male	Current	63	Stage 1	1	1	0	0	0	0	1	0	0	0.182158	0.00267581	-	-	0.0316349	0.191582	0.0249006	0.00233738
123	Prostate Cancer	110	Male	Current	43	Stage 2	1	0	0	0	0	0	0	0	1	0.151158	0.000538572	-	-	0.00494465	0.164205	0.0149185	1.14084
123	Prostate Cancer	498	Male	Current	43	Stage 2	1	0	0	0	0	0	0	0	1	0.154606	0.000468279	-	-	0.00378032	0.165316	0.0142663	1.53898
124	Colon and Rectal Cancer	31	Male	Current	48	Stage 3	1	1	1	0	0	0	1	1	0	1.26154	13.7526	-	-	0.00523797	0.603075	0.644436	0.114402
125	Lung Cancer	14	Male	Current	44	Stage 2	1	1	0	0	0	0	1	0	0	0.30852	0.00759189	-	-	0.0243124	0.247847	0.0347442	0.0623431
125	Lung Cancer	385	Male	Current	44	Stage 2	1	1	0	0	0	0	1	0	0	0.368758	0.00744028	-	-	0.0194559	0.256279	0.0345211	0.0149452
126	Breast Cancer	952	Female	Current	49	Stage 1	1	0	0	1	0	0	1	0	0	0.0826165	0.00280521	0.447247	0.144328	0.0327396	0.167522	0.0252792	-
126	Breast Cancer	1799	Female	Current	49	Stage 1	1	0	0	1	0	0	0	0	0	0.0731989	0.00120183	0.370215	0.131392	0.0253658	0.162528	0.0192814	-
127	Lung Cancer	5	Male	Current	51	Stage 1	1	1	0	0	0	0	0	0	0	0.172213	0.00112594	-	-	0.00104909	0.129255	0.0188837	0.00142812
128	Lung Cancer	762	Female	Current	39	Stage 1	1	1	0	1	0	0	1	0	0	0.234648	8.1719e-06	0.631032	0.0282167	0.0128838	0.240059	0.00390938	-
128	Lung Cancer	1276	Female	Current	39	Stage 1	1	1	0	1	0	0	1	0	0	0.185454	8.1719e-06	1.07101	0.0282537	0.012626	0.245341	0.00390938	-
128	Lung Cancer	1654	Female	Current	39	Stage 1	1	1	0	1	0	0	1	0	0	0.274586	8.1719e-06	0.762431	0.0274925	0.010123	0.236849	0.00390938	-
129	Bladder Cancer	1134	Female	Current	31	Stage 2	1	1	0	0	0	0	0	0	0	0.192184	0.000334513	0.0676362	0.0246336	0.00737419	0.139812	0.0128118	-
129	Bladder Cancer	1476	Female	Current	31	Stage 2	1	1	0	0	0	0	0	0	0	0.400157	0.000356771	0.191904	0.0318649	0.00806704	0.139812	0.0130784	-
129	Bladder Cancer	1939	Female	Current	31	Stage 2	1	1	0	0	0	0	0	0	0	0.272516	0.00037993	0.137789	0.0292934	0.00713903	0.138876	0.013344	-
130	Lymphoma	220	Female	Current	29.7	Stage 1	1	0	0	1	1	0	0	0	0	0.0530431	8.1719e-06	0.624124	0.439816	0.0131801	0.121184	0.00390938	-
131	Breast Cancer	161	Female	Current	38	Stage 0	1	1	0	0	1	0	0	0	0	0.241321	8.1719e-06	0.22352	0.190514	0.0185171	0.116654	0.00390938	-
131	Breast Cancer	974	Female	Current	38	Stage 0	1	1	0	0	0	0	0	0	0	0.182016	8.1719e-06	0.16111	0.0973229	0.00391259	0.131868	0.00390938	-
132	Lung Cancer	1081	Male	Current	49	Stage 1	1	1	0	0	0	0	0	0	0	0.195509	0.00107554	-	-	0.00407513	0.105699	0.0186093	0.00619172
132	Lung Cancer	1431	Male	Current	49	Stage 1	1	1	0	0	0	0	0	0	0	0.21285	0.00158251	-	-	0.00522315	0.119456	0.0210536	0.00387265
132	Lung Cancer	1876	Male	Current	49	Stage 1	1	1	0	0	0	0	0	0	0	0.21289	0.000957872	-	-	0.00806871	0.113804	0.0179328	0.010896
133	Ovarian Cancer	903	Female	Former	24	Stage 1	1	0	0	1	0	0	0	0	0	0.0619706	0.0639402	0.449019	0.0472753	0.00700154	0.111634	0.0686316	-
134	Lung Cancer	68	Male	Current	52	Stage 4	1	1	0	0	0	0	1	0	0	0.622068	0.0412661	-	-	0.0025166	0.256888	0.0596661	0.0631991
135	Head and Neck Cancer	352	Male	Current	42	Stage 2	1	0	0	0	0	0	1	0	0	0.162842	8.1719e-06	-	-	0.0284445	0.183209	0.00390938	0.00046796
135	Head and Neck Cancer	754	Male	Current	42	Stage 2	1	0	0	0	0	0	1	0	0	0.160664	8.1719e-06	-	-	0.0236856	0.189072	0.00390938	0.000649587
136	Bladder Cancer	858	Male	Current	49	Stage 0	1	1	0	0	0	0	0	0	0	0.25719	0.00231013	-	-	0.00566031	0.139812	0.0237586	0.00168033
137	Lung Cancer	0	Female	Current	34	Stage 1	1	1	0	0	0	0	1	0	0	0.307238	0.00133697	0.226736	0.00886048	0.00236882	0.189324	0.0199493	-
137	Lung Cancer	439	Female	Current	34	Stage 1	1	1	0	0	0	0	1	0	0	0.230797	0.000949492	0.102388	0.00950237	0.00198906	0.182175	0.0178825	-
* negative values indicate days after a clinical diagnosis but before treatment
