## Supplementary material for "Validation of a blood test for multi-cancer risk stratification in a lung cancer screening cohort": Table S4

### Sheet: Sheet2
Table S4. Subject level information of MCaST positivity in LEAP Controls.
Subject	Sex	Smoking Status	Pack Years	MCaST Positive (1- Yes; 0- No)	Lung Cancer Risk ≥ 0.168% 1-year	Pancreatic Cancer Risk ≥ 0.168% 1-year	Breast Cancer Risk ≥ 0.333% 1-year	Ovarian Cancer Risk ≥ 0.168% 1-year	Liver Cancer Risk ≥ 0.168% 1-year	Colorectal Cancer Risk ≥ 0.168% 1-year	Upper GI Cancer Risk ≥ 0.168% 1-year	Prostate Cancer Risk ≥ 0.168% 1-year
Control_1	Female	Current	43	1	1	0	0	0	0	0	0	-
Control_2	Male	Former	50	1	0	0	-	-	0	0	0	1
Control_3	Male	Former	55	1	1	0	-	-	0	1	0	0
Control_4	Male	Current	76.5	1	1	0	-	-	0	1	0	0
Control_5	Female	Current	72	1	1	0	1	0	0	1	0	-
Control_6	Male	Current	88	1	1	0	-	-	0	0	0	0
Control_7	Female	Current	37	1	0	0	1	0	0	0	0	-
Control_8	Female	Former	40	1	1	0	1	1	0	0	0	-
Control_9	Female	Former	47	1	1	1	1	1	0	1	0	-
Control_10	Female	Current	88	1	1	0	0	0	0	0	0	-
Control_11	Male	Current	45	1	1	0	-	-	0	0	0	0
Control_12	Female	Former	44	1	1	0	0	0	0	0	0	-
Control_13	Female	Current	44	1	1	0	1	0	0	1	0	-
Control_14	Female	Current	43	1	1	0	1	0	0	0	0	-
Control_15	Male	Current	57	1	1	0	-	-	0	1	0	0
Control_16	Female	Current	25	1	1	0	0	0	0	0	0	-
Control_17	Male	Former	90	1	1	0	-	-	0	0	0	0
Control_18	Female	Current	51	1	1	0	0	0	0	0	0	-
Control_19	Female	Current	40	1	1	0	1	0	0	0	0	-
Control_20	Male	Current	76.5	1	1	0	-	-	0	0	0	0
Control_21	Male	Former	47	1	1	0	-	-	0	0	0	0
Control_22	Male	Current	34	1	0	0	-	-	0	1	0	0
Control_23	Female	Current	24	1	1	0	0	0	0	1	0	-
Control_24	Female	Current	42	1	1	0	0	0	0	1	0	-
Control_25	Female	Current	49	1	0	0	1	0	0	0	0	-
Control_26	Male	Current	104	1	1	0	-	-	0	1	0	0
Control_27	Male	Former	52	1	0	0	-	-	0	0	0	1
Control_28	Male	Current	42	1	1	0	-	-	0	1	0	1
Control_29	Male	Current	43	1	0	1	-	-	0	0	0	0
Control_30	Male	Current	48	1	1	0	-	-	0	0	0	0
Control_31	Male	Current	64.5	1	1	0	-	-	0	0	0	0
Control_32	Female	Current	35	1	1	0	0	0	0	0	0	-
Control_33	Female	Current	55	1	1	0	0	0	0	1	0	-
Control_34	Male	Current	48	1	1	0	-	-	0	0	0	0
Control_35	Male	Current	79.5	1	1	0	-	-	0	0	0	0
Control_36	Male	Former	30	1	1	0	-	-	0	0	0	0
Control_37	Female	Current	70.5	1	1	0	1	0	0	1	0	-
Control_38	Male	Current	30	1	1	0	-	-	0	1	0	0
Control_39	Female	Current	63	1	1	0	1	1	0	1	0	-
Control_40	Female	Current	72	1	1	0	1	0	0	1	0	-
Control_41	Female	Former	25.5	1	1	0	0	0	0	0	0	-
Control_42	Female	Current	44	1	1	0	0	0	0	0	0	-
Control_43	Male	Current	42	1	1	0	-	-	1	0	0	0
Control_44	Female	Current	67.5	1	1	0	0	0	0	1	0	-
Control_45	Female	Current	49	1	1	0	1	0	0	1	0	-
Control_46	Female	Current	35	1	1	1	1	0	0	0	1	-
Control_47	Male	Current	40	1	1	1	-	-	0	1	0	0
Control_48	Male	Former	63	1	1	0	-	-	0	0	0	1
Control_49	Male	Former	35	1	0	0	-	-	0	0	0	1
Control_50	Male	Current	40	1	1	0	-	-	0	0	0	0
Control_51	Male	Current	38	1	1	0	-	-	0	0	0	0
Control_52	Male	Current	90	1	1	0	-	-	0	1	0	0
Control_53	Male	Current	30	1	1	0	-	-	0	1	0	0
Control_54	Male	Current	28	1	1	0	-	-	0	0	0	0
Control_55	Male	Current	55.5	1	1	0	-	-	0	0	0	0
Control_56	Female	Current	42	1	1	0	0	0	0	0	0	-
Control_57	Male	Current	41	1	0	0	-	-	0	1	0	0
Control_58	Male	Former	48	1	0	0	-	-	0	1	0	0
Control_59	Female	Current	102.5	1	1	0	0	0	0	0	0	-
Control_60	Male	Current	20	1	1	0	-	-	0	1	0	0
Control_61	Male	Former	30	1	1	1	-	-	0	0	0	0
Control_62	Male	Former	53	1	0	0	-	-	0	0	0	1
Control_63	Male	Current	50	1	1	0	-	-	0	1	0	0
Control_64	Male	Current	35	1	1	0	-	-	0	0	0	1
Control_65	Female	Current	30	1	1	0	0	0	0	0	0	-
Control_66	Female	Former	50	1	1	0	1	0	0	0	0	-
Control_67	Female	Former	40	1	1	0	1	1	0	0	0	-
Control_68	Female	Former	40	1	1	1	1	1	0	0	0	-
Control_69	Female	Current	45	1	1	0	0	0	0	0	0	-
Control_70	Male	Former	40	1	0	0	-	-	0	0	0	1
Control_71	Female	Former	84	1	1	0	1	1	0	1	0	-
Control_72	Male	Current	162	1	0	0	-	-	0	1	0	0
Control_73	Male	Current	58	1	1	0	-	-	0	1	0	0
Control_74	Male	Current	45	1	1	0	-	-	0	0	0	0
Control_75	Female	Current	64.5	1	1	0	0	0	0	0	0	-
Control_76	Male	Current	57.8	1	1	0	-	-	0	1	0	0
Control_77	Female	Current	58	1	0	0	1	0	0	1	0	-
Control_78	Male	Former	40	1	1	1	-	-	0	0	0	0
Control_79	Male	Current	39	1	1	0	-	-	0	0	0	0
Control_80	Female	Former	57	1	1	0	0	0	0	0	0	-
Control_81	Female	Former	30	1	0	0	1	0	0	1	0	-
Control_82	Female	Current	32	1	1	0	0	0	0	0	0	-
Control_83	Female	Current	74	1	1	0	0	0	0	0	0	-
Control_84	Male	Former	35	1	0	0	-	-	0	0	0	1
Control_85	Female	Former	43	1	0	0	0	0	0	1	0	-
Control_86	Male	Current	60	1	1	0	-	-	0	0	0	0
Control_87	Female	Former	50	1	1	0	0	0	0	0	0	-
Control_88	Male	Current	45	1	1	0	-	-	0	0	0	0
Control_89	Female	Current	38	1	1	0	0	0	0	0	0	-
Control_90	Female	Current	40	1	1	0	1	1	0	1	0	-
Control_91	Male	Current	72	1	1	0	-	-	0	0	0	0
Control_92	Male	Current	44	1	1	0	-	-	0	1	0	0
Control_93	Male	Current	30	1	1	0	-	-	0	1	0	0
Control_94	Male	Current	30	1	1	0	-	-	0	0	0	0
Control_95	Male	Current	20	1	1	0	-	-	0	1	0	0
Control_96	Female	Current	40	1	1	0	0	0	0	1	0	-
Control_97	Female	Current	60	1	1	0	0	1	0	1	0	-
Control_98	Male	Current	63	1	1	0	-	-	0	0	0	0
Control_99	Male	Current	40	1	0	1	-	-	0	0	0	0
Control_100	Male	Current	37	1	1	0	-	-	0	0	0	0
Control_101	Female	Current	28	1	1	0	1	0	0	0	0	-
Control_102	Female	Current	52.5	1	1	0	0	0	0	0	0	-
Control_103	Male	Current	92	1	1	0	-	-	0	0	0	0
Control_104	Male	Current	31	1	1	0	-	-	0	1	0	0
Control_105	Female	Current	33	1	1	0	0	0	0	1	0	-
Control_106	Male	Current	82.5	1	1	0	-	-	0	0	0	0
Control_107	Female	Current	40	1	1	0	1	0	0	1	0	-
Control_108	Male	Current	67.5	1	1	0	-	-	0	0	0	0
Control_109	Female	Current	30	1	1	0	1	0	0	1	0	-
Control_110	Female	Current	35	1	1	0	1	0	0	1	0	-
Control_111	Male	Current	45	1	1	0	-	-	0	1	0	0
Control_112	Female	Current	45	1	1	0	1	0	0	1	0	-
Control_113	Female	Current	37	1	1	0	1	0	0	0	0	-
Control_114	Female	Current	31	1	0	0	1	0	0	0	0	-
Control_115	Male	Current	40	1	1	0	-	-	0	1	0	0
Control_116	Female	Current	40	1	1	1	1	0	0	1	0	-
Control_117	Female	Current	40	1	1	1	1	0	0	1	0	-
Control_118	Female	Current	32	1	1	0	0	0	0	1	0	-
Control_119	Female	Current	112.5	1	1	0	1	0	0	0	0	-
Control_120	Male	Current	63	1	1	0	-	-	0	0	0	1
Control_121	Male	Current	43	1	1	0	-	-	0	0	0	0
Control_122	Male	Current	76.5	1	1	0	-	-	0	1	0	0
Control_123	Male	Current	82.5	1	0	0	-	-	0	1	0	0
Control_124	Female	Current	31	1	0	0	1	0	0	0	0	-
Control_125	Female	Current	52.5	1	1	0	1	0	0	1	0	-
Control_126	Female	Current	46	1	1	0	1	0	0	1	0	-
Control_127	Female	Current	40	1	1	0	1	0	0	0	0	-
Control_128	Male	Current	35.2	1	1	0	-	-	0	0	0	0
Control_129	Male	Current	78	1	1	0	-	-	0	1	0	0
Control_130	Male	Current	55	1	1	0	-	-	1	1	0	0
Control_131	Female	Former	25	1	1	0	1	0	0	1	0	-
Control_132	Female	Current	45	1	1	0	1	0	0	1	0	-
Control_133	Male	Current	67.5	1	1	0	-	-	0	0	0	0
Control_134	Male	Current	33	1	1	0	-	-	0	0	0	0
Control_135	Female	Current	40	1	1	0	0	0	0	0	0	-
Control_136	Female	Current	40	1	1	0	1	0	0	1	0	-
Control_137	Female	Current	90	1	1	0	1	1	0	1	0	-
Control_138	Female	Current	40	1	1	0	1	0	0	1	0	-
Control_139	Female	Current	39	1	1	1	1	1	0	1	0	-
Control_140	Female	Current	52.5	1	1	0	0	0	0	1	0	-
Control_141	Female	Current	37	1	1	0	0	0	0	0	0	-
Control_142	Female	Former	32	1	1	0	1	0	0	1	0	-
Control_143	Female	Current	40	1	1	0	1	1	0	1	0	-
Control_144	Male	Current	70.2	1	1	0	-	-	0	1	0	0
Control_145	Male	Current	25	1	1	0	-	-	0	0	0	0
Control_146	Female	Current	42	1	1	0	1	0	0	1	0	-
Control_147	Male	Current	70	1	1	0	-	-	0	0	0	0
Control_148	Female	Current	32	1	0	0	1	0	0	0	0	-
Control_149	Female	Current	51	1	1	0	1	0	0	1	0	-
Control_150	Male	Current	48	1	1	0	-	-	0	1	0	0
Control_151	Female	Former	30	1	0	0	1	0	0	1	0	-
Control_152	Male	Former	46.2	1	0	0	-	-	0	0	0	1
Control_153	Male	Current	60	1	1	0	-	-	0	1	0	0
Control_154	Female	Current	76.5	1	1	0	0	0	0	1	0	-
Control_155	Female	Current	54	1	1	0	1	0	0	0	0	-
Control_156	Female	Current	33	1	0	0	1	0	0	0	0	-
Control_157	Female	Current	66.4	1	1	0	0	0	0	0	0	-
Control_158	Male	Current	102.6	1	0	0	-	-	0	0	0	1
Control_159	Female	Current	37.1	1	1	0	0	0	0	1	0	-
Control_160	Male	Former	34.5	1	1	0	-	-	0	0	0	0
Control_161	Female	Current	44	1	1	0	0	0	0	1	0	-
Control_162	Male	Current	105.5	1	1	0	-	-	0	0	0	0
Control_163	Male	Current	24	1	1	0	-	-	0	1	0	0
Control_164	Female	Current	44.3	1	1	0	1	0	0	1	0	-
Control_165	Male	Current	47.3	1	0	0	-	-	0	1	0	0
Control_166	Male	Current	36.8	1	1	0	-	-	0	0	0	0
Control_167	Female	Former	52.5	1	0	1	0	0	0	0	0	-
Control_168	Male	Current	20	1	1	0	-	-	0	0	0	0
Control_169	Male	Current	46	1	1	0	-	-	0	0	0	0
Control_170	Female	Current	33	1	1	0	1	0	0	1	0	-
Control_171	Female	Current	40	1	1	0	1	0	0	1	0	-
Control_172	Female	Former	68	1	1	0	1	0	0	0	0	-
Control_173	Male	Former	46.5	1	1	0	-	-	0	0	0	0
Control_174	Male	Former	47	1	1	0	-	-	0	0	0	0
Control_175	Male	Current	45	1	1	0	-	-	0	1	0	0
Control_176	Female	Former	44	1	1	0	1	1	0	0	0	-
Control_177	Female	Current	52.5	1	1	0	1	0	0	1	0	-
Control_178	Female	Current	44.1	1	1	0	0	0	0	1	0	-
Control_179	Male	Current	54.2	1	1	0	-	-	0	1	0	0
Control_180	Male	Current	30.4	1	1	0	-	-	0	1	0	0
Control_181	Male	Current	31	1	0	1	-	-	0	0	0	0
Control_182	Male	Former	150	1	1	0	-	-	0	0	0	0
Control_183	Female	Former	137.5	1	0	0	0	0	0	1	0	-
Control_184	Male	Current	42	1	1	0	-	-	0	1	0	0
Control_185	Male	Current	27.8	1	1	0	-	-	0	1	0	0
Control_186	Male	Current	31.2	1	1	0	-	-	0	1	0	0
Control_187	Female	Former	41	1	1	0	1	1	0	1	0	-
Control_188	Female	Current	43	1	1	0	1	0	0	1	0	-
Control_189	Male	Current	64	1	1	0	-	-	0	1	0	0
Control_190	Female	Current	40	1	1	0	0	0	0	0	0	-
Control_191	Male	Current	90	1	0	0	-	-	0	0	0	1
Control_192	Female	Current	76.5	1	1	0	1	1	0	1	0	-
Control_193	Male	Former	72	1	0	0	-	-	0	1	0	0
Control_194	Female	Current	27	1	1	0	1	0	0	1	0	-
Control_195	Female	Current	39	1	1	0	1	0	0	1	0	-
Control_196	Male	Former	60	1	1	0	-	-	0	0	0	0
Control_197	Male	Current	35	1	1	0	-	-	0	0	0	0
Control_198	Female	Current	88	1	1	0	1	0	0	0	0	-
Control_199	Male	Current	37.5	1	1	0	-	-	0	0	0	0
Control_200	Male	Former	35	1	0	0	-	-	0	1	0	0
Control_201	Male	Former	37.5	1	1	0	-	-	0	0	0	0
Control_202	Female	Current	33	1	1	0	0	0	0	0	0	-
Control_203	Female	Former	30.4	1	1	0	0	0	0	0	0	-
Control_204	Male	Former	31	1	1	0	-	-	0	0	0	0
Control_205	Male	Current	43	1	1	0	-	-	0	0	0	0
Control_206	Female	Former	162	1	1	0	1	1	0	0	0	-
Control_207	Male	Former	60	1	0	1	-	-	0	0	0	0
Control_208	Male	Current	128	1	1	0	-	-	0	1	0	0
Control_209	Female	Current	69	1	1	0	1	0	0	1	0	-
Control_210	Male	Current	36.8	1	0	0	-	-	0	0	0	1
Control_211	Male	Former	34.5	1	0	1	-	-	0	0	0	0
Control_212	Male	Current	80	1	1	0	-	-	0	1	0	0
Control_213	Female	Former	61.5	1	1	1	1	0	0	1	0	-
Control_214	Female	Current	49	1	1	0	0	0	0	0	0	-
Control_215	Male	Former	73.5	1	1	0	-	-	0	0	0	0
Control_216	Male	Current	47.5	1	1	0	-	-	0	0	0	0
Control_217	Female	Former	60	1	0	0	0	0	0	1	0	-
Control_218	Female	Current	34.5	1	1	0	0	0	0	1	0	-
Control_219	Male	Current	66	1	1	0	-	-	0	0	0	1
Control_220	Female	Former	90	1	0	0	0	1	0	0	0	-
Control_221	Male	Current	48	1	0	0	-	-	0	1	0	0
Control_222	Male	Former	70.5	1	1	0	-	-	0	0	0	0
Control_223	Male	Current	45	1	1	0	-	-	0	1	0	0
Control_224	Male	Current	38	1	1	0	-	-	0	1	0	0
Control_225	Male	Current	50	1	1	0	-	-	0	1	0	0
Control_226	Male	Current	92	1	1	0	-	-	0	1	0	0
Control_227	Male	Current	66.25	1	1	0	-	-	0	1	0	0
Control_228	Male	Former	91.2	1	1	1	-	-	0	1	0	0
Control_229	Male	Former	42	1	1	0	-	-	0	1	0	0
Control_230	Male	Former	38	1	1	0	-	-	0	0	0	0
Control_231	Male	Current	66	1	1	0	-	-	0	1	0	0
Control_232	Male	Current	51	1	1	0	-	-	0	1	0	0
Control_233	Male	Current	53	1	1	0	-	-	0	0	0	0
Control_234	Female	Former	37	1	1	0	0	0	0	1	0	-
Control_235	Male	Current	37.5	1	1	0	-	-	0	0	0	0
Control_236	Male	Current	36	1	1	0	-	-	0	1	0	0
Control_237	Female	Current	36.75	1	1	0	0	1	0	0	0	-
Control_238	Female	Current	48	1	0	0	1	0	0	1	0	-
Control_239	Male	Current	66	1	1	1	-	-	0	1	0	0
Control_240	Male	Current	24.6	1	1	0	-	-	0	1	0	0
Control_241	Female	Former	44	1	0	0	1	0	0	0	0	-
Control_242	Male	Current	74	1	1	0	-	-	0	1	0	0
Control_243	Female	Current	19	1	1	0	0	0	0	1	0	-
Control_244	Male	Current	69	1	1	0	-	-	0	0	0	1
Control_245	Female	Current	21.5	1	1	0	1	0	0	0	0	-
Control_246	Male	Current	51	1	1	0	-	-	0	1	0	0
Control_247	Male	Current	33	1	1	0	-	-	0	1	0	0
Control_248	Female	Current	44	1	1	0	0	0	0	0	0	-
Control_249	Female	Current	50	1	1	0	0	0	0	1	0	-
Control_250	Male	Current	40	1	0	1	-	-	0	0	0	1
Control_251	Male	Current	43.5	1	1	0	-	-	0	1	0	0
Control_252	Female	Current	60	1	1	0	1	0	0	1	0	-
Control_253	Female	Current	32	1	0	0	1	0	0	1	0	-
Control_254	Male	Current	49	1	1	0	-	-	0	1	0	0
Control_255	Male	Current	18	1	1	0	-	-	0	0	0	0
Control_256	Male	Never		1	1	0	-	-	0	0	0	0
Control_257	Female	Current	24.75	1	1	0	1	0	0	1	0	-
Control_258	Male	Former	76	1	1	0	-	-	0	0	0	0
Control_259	Female	Current	55	1	1	0	1	1	0	1	0	-
Control_260	Female	Current	47	1	1	0	0	0	0	0	0	-
Control_261	Male	Current	44	1	1	0	-	-	0	1	0	0
Control_262	Male	Current	20	1	1	0	-	-	0	0	0	0
Control_263	Male	Current	30	1	1	0	-	-	0	0	0	0
Control_264	Male	Current	44	1	1	0	-	-	0	1	0	0
Control_265	Female	Current	44	1	1	1	0	0	0	1	1	-
Control_266	Female	Current	36	1	1	0	0	0	0	0	0	-
Control_267	Female	Current	42	1	1	0	1	0	0	1	0	-
Control_268	Male	Current	34	1	1	0	-	-	0	0	0	0
Control_269	Male	Former	33.75	1	1	0	-	-	0	0	0	0
Control_270	Male	Current	42	1	1	0	-	-	0	0	0	0
Control_271	Female	Current	25	1	1	0	1	1	0	1	0	-
Control_272	Male	Current	31	1	1	0	-	-	0	0	0	0
Control_273	Male	Current	38.25	1	1	0	-	-	0	0	0	0
Control_274	Male	Current	78	1	0	0	-	-	0	0	0	1
Control_275	Male	Current	80	1	1	0	-	-	0	1	0	1
Control_276	Female	Current	44	1	1	0	1	0	0	1	0	-
Control_277	Male	Current	76	1	1	0	-	-	0	1	0	0
Control_278	Female	Current	32.25	1	0	0	1	0	0	0	0	-
Control_279	Male	Current	54	1	0	0	-	-	0	0	0	1
Control_280	Female	Current	30	1	1	0	0	0	0	0	0	-
Control_281	Male	Current	38	1	0	0	-	-	0	0	0	1
Control_282	Female	Former	30	1	0	0	0	0	0	1	0	-
Control_283	Male	Current	40	1	1	0	-	-	0	0	0	0
Control_284	Female	Current	82	1	1	0	1	0	0	0	0	-
Control_285	Female	Current	31.5	1	1	0	0	0	0	1	0	-
Control_286	Female	Current	67.5	1	1	0	0	0	0	1	0	-
Control_287	Male	Current	21	1	0	0	-	-	0	1	0	0
Control_288	Female	Current	21.6	1	1	0	1	0	0	1	0	-
Control_289	Female	Former	34	1	1	0	1	0	0	0	0	-
Control_290	Female	Current	42	1	1	0	0	0	0	0	0	-
Control_291	Female	Current	38	1	1	0	0	0	0	0	0	-
Control_292	Male	Former	45	1	1	0	-	-	0	1	0	0
Control_293	Male	Current	48	1	1	0	-	-	0	1	0	0
Control_294	Female	Current	40	1	0	0	0	0	0	1	0	-
Control_295	Female	Current	32	1	0	0	1	0	0	0	0	-
Control_296	Female	Current	48	1	1	0	1	0	0	1	0	-
Control_297	Female	Former	42	1	1	0	1	0	0	0	0	-
Control_298	Male	Current	43	1	1	0	-	-	0	1	0	0
Control_299	Female	Current	46	1	1	0	0	0	0	0	0	-
Control_300	Female	Current	43.75	1	1	0	0	0	0	0	0	-
Control_301	Male	Current	45	1	1	0	-	-	0	1	0	0
Control_302	Female	Former	88	1	1	0	0	0	0	0	0	-
Control_303	Male	Current	38	1	1	0	-	-	0	1	0	0
Control_304	Male	Current	33	1	1	0	-	-	0	0	0	0
Control_305	Male	Current	35	1	1	0	-	-	0	1	0	0
Control_306	Male	Current	32	1	1	0	-	-	0	0	0	0
Control_307	Male	Current	42	1	0	0	-	-	0	1	0	0
Control_308	Male	Current	41	1	1	0	-	-	0	0	0	0
Control_309	Male	Current	98	1	1	0	-	-	0	0	0	0
Control_310	Female	Current	60	1	1	0	1	0	0	1	0	-
Control_311	Male	Current	24.75	1	1	0	-	-	0	1	0	0
Control_312	Male	Current	34	1	1	0	-	-	0	1	0	0
Control_313	Male	Former	39	1	1	0	-	-	0	1	0	0
Control_314	Male	Former	108	1	1	0	-	-	0	0	0	0
Control_315	Female	Former	45	1	0	0	1	0	0	1	0	-
Control_316	Male	Current	41.25	1	1	0	-	-	0	1	0	0
Control_317	Male	Current	25	1	1	0	-	-	0	1	0	0
Control_318	Female	Current	40	1	1	0	0	0	0	1	0	-
Control_319	Male	Current	40	1	0	0	-	-	0	1	0	1
Control_320	Male	Current	48	1	1	1	-	-	0	1	0	0
Control_321	Male	Current	22.5	1	1	0	-	-	0	0	0	0
Control_322	Male	Current	46	1	1	0	-	-	0	0	0	0
Control_323	Female	Current	21.6	1	0	0	1	0	0	0	0	-
Control_324	Female	Current	21.5	1	1	0	1	0	0	1	0	-
Control_325	Male	Current	63	1	1	0	-	-	0	1	0	0
Control_326	Female	Current	44	1	1	0	1	0	0	1	0	-
Control_327	Female	Current	33.3	1	1	0	1	1	0	0	0	-
Control_328	Female	Former	24	1	1	0	0	0	0	0	0	-
Control_329	Female	Former	20	1	1	0	0	0	0	0	0	-
Control_330	Male	Current	42	1	1	0	-	-	0	0	0	0
Control_331	Male	Current	43	1	1	0	-	-	0	0	0	0
Control_332	Male	Current	33	1	0	0	-	-	0	1	0	0
Control_333	Male	Current	32	1	1	0	-	-	0	1	0	0
Control_334	Male	Current	30.6	1	1	0	-	-	0	1	0	0
Control_335	Female	Current	23	1	1	0	0	0	0	1	0	-
Control_336	Female	Current	40	1	1	0	1	0	0	1	0	-
Control_337	Male	Current	45	1	1	0	-	-	0	0	0	0
Control_338	Male	Current	49	1	1	0	-	-	0	1	0	0
Control_339	Male	Current	35	1	0	0	-	-	0	0	0	1
Control_340	Male	Current	27.75	1	1	0	-	-	0	0	0	1
Control_341	Male	Current	36	1	1	0	-	-	0	1	0	0
Control_342	Female	Current	21.7	1	1	0	1	0	0	1	0	-
Control_343	Female	Former	84	1	1	0	0	0	0	1	0	-
Control_344	Male	Former	55.5	1	0	0	-	-	0	1	0	0
Control_345	Male	Former	37	1	0	1	-	-	0	0	0	0
Control_346	Female	Current	63	1	1	0	0	0	0	0	0	-
Control_347	Female	Former	40.5	0	0	0	0	0	0	0	0	-
Control_348	Female	Current	40	0	0	0	0	0	0	0	0	-
Control_349	Male	Current	41	0	0	0	-	-	0	0	0	0
Control_350	Female	Current	60	0	0	0	0	0	0	0	0	-
Control_351	Female	Current	25	0	0	0	0	0	0	0	0	-
Control_352	Male	Former	25	0	0	0	-	-	0	0	0	0
Control_353	Male	Current	40	0	0	0	-	-	0	0	0	0
Control_354	Female	Current	46	0	0	0	0	0	0	0	0	-
Control_355	Male	Former	40	0	0	0	-	-	0	0	0	0
Control_356	Male	Current	21	0	0	0	-	-	0	0	0	0
Control_357	Male	Current	60	0	0	0	-	-	0	0	0	0
Control_358	Male	Former	72	0	0	0	-	-	0	0	0	0
Control_359	Male	Former	35	0	0	0	-	-	0	0	0	0
Control_360	Male	Former	32	0	0	0	-	-	0	0	0	0
Control_361	Male	Former	50	0	0	0	-	-	0	0	0	0
Control_362	Female	Former	34	0	0	0	0	0	0	0	0	-
Control_363	Male	Current	22.5	0	0	0	-	-	0	0	0	0
Control_364	Female	Current	40	0	0	0	0	0	0	0	0	-
Control_365	Male	Current	26	0	0	0	-	-	0	0	0	0
Control_366	Male	Former	35	0	0	0	-	-	0	0	0	0
Control_367	Male	Former	22	0	0	0	-	-	0	0	0	0
Control_368	Male	Current	25	0	0	0	-	-	0	0	0	0
Control_369	Female	Current	48	0	0	0	0	0	0	0	0	-
Control_370	Female	Former	41	0	0	0	0	0	0	0	0	-
Control_371	Male	Current	52.5	0	0	0	-	-	0	0	0	0
Control_372	Female	Current	56	0	0	0	0	0	0	0	0	-
Control_373	Male	Former	37	0	0	0	-	-	0	0	0	0
Control_374	Female	Former	35	0	0	0	0	0	0	0	0	-
Control_375	Male	Current	50	0	0	0	-	-	0	0	0	0
Control_376	Male	Current	23	0	0	0	-	-	0	0	0	0
Control_377	Male	Current	35	0	0	0	-	-	0	0	0	0
Control_378	Female	Former	45	0	0	0	0	0	0	0	0	-
Control_379	Male	Former	26	0	0	0	-	-	0	0	0	0
Control_380	Male	Current	53	0	0	0	-	-	0	0	0	0
Control_381	Male	Current	35	0	0	0	-	-	0	0	0	0
Control_382	Female	Current	22.4	0	0	0	0	0	0	0	0	-
Control_383	Female	Current	22	0	0	0	0	0	0	0	0	-
Control_384	Male	Former	22	0	0	0	-	-	0	0	0	0
Control_385	Male	Current	30	0	0	0	-	-	0	0	0	0
Control_386	Female	Current	32	0	0	0	0	0	0	0	0	-
Control_387	Male	Former	62.5	0	0	0	-	-	0	0	0	0
Control_388	Female	Current	34	0	0	0	0	0	0	0	0	-
Control_389	Female	Current	74	0	0	0	0	0	0	0	0	-
Control_390	Female	Current	36.8	0	0	0	0	0	0	0	0	-
Control_391	Female	Former	80.5	0	0	0	0	0	0	0	0	-
Control_392	Male	Current	31.5	0	0	0	-	-	0	0	0	0
Control_393	Male	Current	50.8	0	0	0	-	-	0	0	0	0
Control_394	Male	Current	33.2	0	0	0	-	-	0	0	0	0
Control_395	Female	Former	45	0	0	0	0	0	0	0	0	-
Control_396	Female	Former	35	0	0	0	0	0	0	0	0	-
Control_397	Male	Former	53.8	0	0	0	-	-	0	0	0	0
Control_398	Male	Current	38	0	0	0	-	-	0	0	0	0
Control_399	Female	Current	41.7	0	0	0	0	0	0	0	0	-
Control_400	Male	Former	40.5	0	0	0	-	-	0	0	0	0
Control_401	Male	Current	44	0	0	0	-	-	0	0	0	0
Control_402	Female	Current	31	0	0	0	0	0	0	0	0	-
Control_403	Female	Former	40	0	0	0	0	0	0	0	0	-
Control_404	Male	Current	46	0	0	0	-	-	0	0	0	0
Control_405	Male	Current	40	0	0	0	-	-	0	0	0	0
Control_406	Male	Former	50	0	0	0	-	-	0	0	0	0
Control_407	Male	Former	30	0	0	0	-	-	0	0	0	0
Control_408	Male	Current	35	0	0	0	-	-	0	0	0	0
Control_409	Male	Former	43	0	0	0	-	-	0	0	0	0
Control_410	Male	Current	30	0	0	0	-	-	0	0	0	0
Control_411	Male	Former	56	0	0	0	-	-	0	0	0	0
Control_412	Male	Former	42.8	0	0	0	-	-	0	0	0	0
Control_413	Male	Former	39	0	0	0	-	-	0	0	0	0
Control_414	Female	Former	80	0	0	0	0	0	0	0	0	-
Control_415	Male	Current	31	0	0	0	-	-	0	0	0	0
Control_416	Female	Former	45	0	0	0	0	0	0	0	0	-
Control_417	Male	Former	21.5	0	0	0	-	-	0	0	0	0
Control_418	Female	Former	52.5	0	0	0	0	0	0	0	0	-
Control_419	Female	Current	84	0	0	0	0	0	0	0	0	-
Control_420	Male	Former	76	0	0	0	-	-	0	0	0	0
Control_421	Male	Current	74	0	0	0	-	-	0	0	0	0
Control_422	Female	Former	61.5	0	0	0	0	0	0	0	0	-
Control_423	Female	Former	52.5	0	0	0	0	0	0	0	0	-
Control_424	Male	Current	32.4	0	0	0	-	-	0	0	0	0
Control_425	Male	Former	40	0	0	0	-	-	0	0	0	0
Control_426	Male	Former	35	0	0	0	-	-	0	0	0	0
Control_427	Female	Current	24.8	0	0	0	0	0	0	0	0	-
Control_428	Male	Former	44	0	0	0	-	-	0	0	0	0
Control_429	Female	Current	47	0	0	0	0	0	0	0	0	-
Control_430	Female	Former	26	0	0	0	0	0	0	0	0	-
Control_431	Male	Current	46.3	0	0	0	-	-	0	0	0	0
Control_432	Male	Current	45	0	0	0	-	-	0	0	0	0
Control_433	Female	Former	35	0	0	0	0	0	0	0	0	-
Control_434	Female	Former	30	0	0	0	0	0	0	0	0	-
Control_435	Male	Former	52.5	0	0	0	-	-	0	0	0	0
Control_436	Female	Current	42	0	0	0	0	0	0	0	0	-
Control_437	Male	Former	51	0	0	0	-	-	0	0	0	0
Control_438	Male	Former	43	0	0	0	-	-	0	0	0	0
Control_439	Male	Current	84	0	0	0	-	-	0	0	0	0
Control_440	Male	Former	45	0	0	0	-	-	0	0	0	0
Control_441	Female	Current	28.5	0	0	0	0	0	0	0	0	-
Control_442	Male	Current	54	0	0	0	-	-	0	0	0	0
Control_443	Male	Current	69	0	0	0	-	-	0	0	0	0
Control_444	Male	Former	71.75	0	0	0	-	-	0	0	0	0
Control_445	Female	Current	47	0	0	0	0	0	0	0	0	-
Control_446	Male	Current	42	0	0	0	-	-	0	0	0	0
Control_447	Male	Former	40	0	0	0	-	-	0	0	0	0
Control_448	Male	Former	27	0	0	0	-	-	0	0	0	0
Control_449	Male	Former	41.25	0	0	0	-	-	0	0	0	0
Control_450	Male	Former	57	0	0	0	-	-	0	0	0	0
Control_451	Male	Current	51	0	0	0	-	-	0	0	0	0
Control_452	Male	Former	74	0	0	0	-	-	0	0	0	0
Control_453	Male	Former	51	0	0	0	-	-	0	0	0	0
Control_454	Male	Former	30	0	0	0	-	-	0	0	0	0
Control_455	Male	Former	50	0	0	0	-	-	0	0	0	0
Control_456	Female	Former	46.5	0	0	0	0	0	0	0	0	-
Control_457	Female	Current	43	0	0	0	0	0	0	0	0	-
Control_458	Male	Former	54	0	0	0	-	-	0	0	0	0
Control_459	Female	Current	58.75	0	0	0	0	0	0	0	0	-
Control_460	Female	Former	30	0	0	0	0	0	0	0	0	-
Control_461	Male	Former	32.25	0	0	0	-	-	0	0	0	0
Control_462	Female	Former	39	0	0	0	0	0	0	0	0	-
Control_463	Male	Former	51.25	0	0	0	-	-	0	0	0	0
Control_464	Female	Former	43	0	0	0	0	0	0	0	0	-
Control_465	Female	Former	30	0	0	0	0	0	0	0	0	-
Control_466	Female	Current	20	0	0	0	0	0	0	0	0	-
Control_467	Male	Current	39	0	0	0	-	-	0	0	0	0
Control_468	Male	Former	42	0	0	0	-	-	0	0	0	0
Control_469	Male	Former	43.5	0	0	0	-	-	0	0	0	0
Control_470	Male	Current	36	0	0	0	-	-	0	0	0	0
Control_471	Male	Current	33	0	0	0	-	-	0	0	0	0
Control_472	Female	Former	77.5	0	0	0	0	0	0	0	0	-
Control_473	Male	Former	37	0	0	0	-	-	0	0	0	0
Control_474	Female	Current	34	0	0	0	0	0	0	0	0	-
Control_475	Female	Former	36	0	0	0	0	0	0	0	0	-
Control_476	Female	Former	46.5	0	0	0	0	0	0	0	0	-
Control_477	Female	Current	30	0	0	0	0	0	0	0	0	-
Control_478	Female	Current	33	0	0	0	0	0	0	0	0	-
Control_479	Male	Former	78	0	0	0	-	-	0	0	0	0
Control_480	Male	Current	37	0	0	0	-	-	0	0	0	0
Control_481	Female	Former	43	0	0	0	0	0	0	0	0	-
Control_482	Female	Current	25.8	0	0	0	0	0	0	0	0	-
Control_483	Male	Former	32	0	0	0	-	-	0	0	0	0
Control_484	Female	Former	21	0	0	0	0	0	0	0	0	-
Control_485	Female	Current	18	0	0	0	0	0	0	0	0	-
Control_486	Male	Former	56	0	0	0	-	-	0	0	0	0
Control_487	Male	Former	30	0	0	0	-	-	0	0	0	0
Control_488	Male	Former	37	0	0	0	-	-	0	0	0	0
Control_489	Male	Current	18.5	0	0	0	-	-	0	0	0	0
Control_490	Male	Current	44.1	0	0	0	-	-	0	0	0	0
Control_491	Male	Former	66	0	0	0	-	-	0	0	0	0
Control_492	Female	Current	42	0	0	0	0	0	0	0	0	-
Control_493	Female	Former	21.5	0	0	0	0	0	0	0	0	-
Control_494	Male	Former	31	0	0	0	-	-	0	0	0	0
Control_495	Male	Former	33	0	0	0	-	-	0	0	0	0
Control_496	Female	Former	25	0	0	0	0	0	0	0	0	-
Control_497	Male	Current	35	0	0	0	-	-	0	0	0	0
Control_498	Female	Current	69	0	0	0	0	0	0	0	0	-
Control_499	Male	Former	23.4	0	0	0	-	-	0	0	0	0
Control_500	Male	Former	84	0	0	0	-	-	0	0	0	0
Control_501	Male	Current	30	0	0	0	-	-	0	0	0	0
Control_502	Female	Current	31.5	0	0	0	0	0	0	0	0	-
Control_503	Female	Former	30	0	0	0	0	0	0	0	0	-
Control_504	Male	Current	37	0	0	0	-	-	0	0	0	0
Control_505	Female	Current	39	0	0	0	0	0	0	0	0	-
Control_506	Female	Current	19.5	0	0	0	0	0	0	0	0	-
Control_507	Male	Current	10	0	0	0	-	-	0	0	0	0
Control_508	Male	Current	40	0	0	0	-	-	0	0	0	0
Control_509	Female	Former	32	0	0	0	0	0	0	0	0	-
Control_510	Female	Former	21.7	0	0	0	0	0	0	0	0	-
Control_511	Female	Current	27	0	0	0	0	0	0	0	0	-
Control_512	Female	Former	32	0	0	0	0	0	0	0	0	-
Control_513	Male	Current	25.5	0	0	0	-	-	0	0	0	0
Control_514	Male	Former	42	0	0	0	-	-	0	0	0	0
Control_515	Male	Current	31	0	0	0	-	-	0	0	0	0
Control_516	Female	Current	33.8	0	0	0	0	0	0	0	0	-
Control_517	Male	Former	66	0	0	0	-	-	0	0	0	0
Control_518	Female	Current	30	0	0	0	0	0	0	0	0	-
Control_519	Male	Former	40	0	0	0	-	-	0	0	0	0
Control_520	Male	Current	46	0	0	0	-	-	0	0	0	0
Control_521	Female	Current	25	0	0	0	0	0	0	0	0	-
Control_522	Male	Current	20	0	0	0	-	-	0	0	0	0
Control_523	Male	Former	30	0	0	0	-	-	0	0	0	0
Control_524	Female	Former	53	0	0	0	0	0	0	0	0	-
Control_525	Male	Former	30	0	0	0	-	-	0	0	0	0
Control_526	Male	Current	50	0	0	0	-	-	0	0	0	0
